# Cross-talk between red blood cells and plasma influences blood flow and omics phenotypes in severe COVID-19

**DOI:** 10.1101/2022.03.31.22273226

**Authors:** Steffen M. Recktenwald, Greta Simionato, Marcelle G. M. Lopez, Fabia Gamboni, Monika Dzieciatkowska, Patrick Meybohm, Kai Zacharowski, Andreas von Knethen, Christian Wagner, Lars Kaestner, Angelo D’Alessandro, Stephan Quint

## Abstract

Coronavirus disease 2019 (COVID-19) is caused by the Severe Acute Respiratory Syndrome Coronavirus 2 (SARS-CoV-2) and can affect multiple organs, among which is the circulatory system. Inflammation and mortality risk markers were previously detected in COVID-19 plasma and red blood cells (RBCs) metabolic and proteomic profiles. Additionally, biophysical properties, such as deformability, were found to be changed during the infection. Based on such data, we aim to better characterize RBC functions in COVID-19. We evaluate the flow properties of RBCs in severe COVID-19 patients admitted to the intensive care unit by using *in vitro* microfluidic techniques and automated methods, including artificial neural networks, for an unbiased RBC analysis. We find strong flow and RBC shape impairment in COVID-19 samples and demonstrate that such changes are reversible upon suspension of COVID-19 RBCs in healthy plasma. Vice versa, healthy RBCs immediately resemble COVID-19 RBCs when suspended in COVID-19 plasma. Proteomics and metabolomics analyses allow us to detect the effect of plasma exchanges on both plasma and RBCs and demonstrate a new role of RBCs in maintaining plasma equilibria at the expense of their flow properties. Our findings provide a framework for further investigations of clinical relevance for therapies against COVID-19 and possibly other infectious diseases.
