## Supplementary Table S1 for "Cross-talk between red blood cells and plasma influences blood flow and omics phenotypes in severe COVID-19"

### Sheet: Sample data
							Blood parameters
Sample number	Blood group	Sex	Bodyweight (kg)	Sars-Cov-2 infection	Ventilation	Anamnesis	RBC/pL	WBC/nL	PLT/nL	RDW (%)	Hb (g/dL)	Htc (%)	MCV (fL)	MCHC (g/dL)	Albumin (g/dL)	CRP (mg/dL)	Fibrinogen (mg/dL)	Microfluidics	Omics
C1	A pos	f	70	negative	n.a.	no known pathologies	n.a.	n.a.	n.a.	n.a.	n.a.	n.a.	n.a.	n.a.	n.a.	n.a.	n.a.	yes	yes
C2	B pos	m	75	negative	n.a.	no known pathologies	n.a.	n.a.	n.a.	n.a.	n.a.	n.a.	n.a.	n.a.	n.a.	n.a.	n.a.	yes	yes
C3	0 pos	m	70	negative	n.a.	no known pathologies	n.a.	n.a.	n.a.	n.a.	n.a.	n.a.	n.a.	n.a.	n.a.	n.a.	n.a.	yes	yes
C4	A pos	w	70	negative	n.a.	no known pathologies	n.a.	n.a.	n.a.	n.a.	n.a.	n.a.	n.a.	n.a.	n.a.	n.a.	n.a.	yes	no
C5	0 pos	w	52	negative	n.a.	no known pathologies	n.a.	n.a.	n.a.	n.a.	n.a.	n.a.	n.a.	n.a.	n.a.	n.a.	n.a.	yes	no
P1	B pos	m	75	negative for 2 weeks	ECMO	no known pathologies	2.91	10.18	107	17.1	8.2	27.3	93.8	30	3.1	6.37	335	yes	yes
P2	0 pos	f	75	negative 3 days after blood sampling	PSV	State after ECMO	2.9	23.33	300	18.5	8.7	28.4	97.9	30.6	3.1	16.55	486	yes	yes
P3	A pos	m	95	negative 5 days after blood sampling	PSV	no known pathologies	3.21	5.62	165	14.5	9.8	31.3	97.5	31.1	2.8	1.55	277	yes	yes
P4	0 pos	f	65	positive	ECMO	State after C-section (35th week)	3.14	12.8	66	17.6	8.5	27	90.9	31.5	2.6	8.97	276	yes	yes
P5	A pos	m	90	positive	ECMO	Hepatic steatosis	2.93	7.5	289	15.7	8.4	24.7	85.7	33.5	3.1	15.7	598	yes	yes
P6	0 pos	m	80	positive	BiLevel	Lupus erytemathosus, kidney insufficiency, hypertension	2.96	1.59	35	17.7	8.6	26.3	88.9	32.7	1.8	16.12	624	no	yes
P7	A pos	m	100	n.a.	PSV	State after ECMO	n.a.	n.a.	n.a.	n.a.	n.a.	n.a.	n.a.	n.a.	n.a.	n.a.	n.a.	no	yes
P8	A pos	m	90	n.a.	ECMO	no known pathologies	n.a.	n.a.	n.a.	n.a.	n.a.	n.a.	n.a.	n.a.	n.a.	n.a.	n.a.	yes	yes
P9	B neg	w	90	positive	Bipap/ASB	Subjected to dialisation	2.64	14.9	189	18.9	9.6	32.8	110.6	29.3	2.9	3.46	379	yes	no
P10	A pos	m	100	n.a.	ECMO	no known pathologies	n.a.	n.a.	n.a.	n.a.	n.a.	n.a.	n.a.	n.a.	n.a.	n.a.	n.a.	yes	no
P11	AB neg	m	90	positive	ECMO	Asthma	2.9	8.33	129	16	8.7	25.8	89	33.7	3.3	0.38	299	yes	no
P12	0 pos	m	110	negative 13 days after blood sampling	ECMO	no known pathologies	3.15	10.52	189	16.2	9.2	29.7	91.1	32.1	3.2	9.81	410	yes	no
P13	0 pos	m	110	positive	CPAP/ASB	Psoriasis, liver cirrhosis	3.74	10.97	480	13.2	12	35.3	94.4	34	2.9	1.89	410	yes	no
